# Performance of five metagenomic classifiers for virus pathogen detection using respiratory samples from a clinical cohort

**DOI:** 10.1101/2022.01.21.22269647

**Authors:** Ellen C. Carbo, Igor A. Sidorov, Anneloes L. van Rijn-Klink, Nikos Pappas, Sander van Boheemen, Hailiang Mei, Pieter S. Hiemstra, Tomas M. Eagan, Eric C.J. Claas, Aloys C.M. Kroes, Jutte J.C. de Vries

## Abstract

Viral metagenomics is increasingly being applied in clinical diagnostic settings for detection of pathogenic viruses. While a number of benchmarking studies have been published on the use of metagenomic classifiers for abundance and diversity profiling of bacterial populations, studies on the comparative performance of the classifiers for virus pathogen detection are scarce.

In this study, metagenomic data sets (N=88) from a clinical cohort of patients with respiratory complaints were used for comparison of the performance of five taxonomic classifiers: Centrifuge, Clark, Kaiju, Kraken2, and Genome Detective. A total of 1,144 positive and negative PCR results for a total of 13 respiratory viruses were used as gold standard. Sensitivity and specificity of these classifiers ranged from 83-100% and 90-99% respectively, and was dependent on the classification level and data pre-processing. Exclusion of human reads generally resulted in increased specificity. Normalization of read counts for genome length resulted in minor overall performance, however negatively affected the detection of targets with read counts around detection level. Correlation of sequence read counts with PCR Ct-values varied per classifier, data pre-processing (R^2^ range 15.1-63.4%), and per virus, with outliers up to 3 log_10_ reads magnitude beyond the predicted read count for viruses with high sequence diversity.

In this benchmarking study, sensitivity and specificity were within the ranges of use for diagnostic practice when the cut-off for defining a positive result was considered per classifier.

**Highlights:**

- The performance of five metagenomic classifiers was assessed using datasets obtained from respiratory samples from a clinical cohort of patients
- 88 samples were characterized by means of 1,144 respiratory virus PCR results
- Using PCR as gold standard, sensitivity and specificity ranged from 83-100% and 90-99% respectively, with the overall highest scores resulting from amino-acid based classification by Kaiju classifier. Performance was dependent on classification level and exclusion of human reads prior to classification.
- Normalization of assigned read counts for corresponding genome lengths generally had minor effect on performance, but negatively affected the detection of target viruses with read counts around detection level.
- Correlation between sequence read counts and PCR Ct-values varied per classifier (12.1-62.7% at species level), per data pre-processing, and per virus. Outliers were detected of up to 3 log_10_ reads the predicted read counts for viruses with high sequence diversity.
- Sensitivity and specificity of the classifiers were within the range of use for diagnostic practice when combined with a determined cut-off for defining a positive result.
