## Supplementary Tables 1 and 2 for "Performance of five metagenomic classifiers for virus pathogen detection using respiratory samples from a clinical cohort"

### Sheet: Suppl table 1-Species
Supplementary Table 1. Overview of performance characteristics for the classifieres benchmarked in this study, at species (sheet 1), genus (sheet 2), and family level (sheet 3).
Performance characteristics were calculated prior to extraction of human reads, after extraction of human reads, and after read count normalization by corresponding genome length.
At species level, the threshold for defining a positive result was calculated for 0 and 10 reads.
SPECIES LEVEL															SPECIES LEVEL
cut-off 0 reads															cut-off 10 reads
incl. human reads															incl. human reads
#	Tool	Informedness	AUC	SN (ROC)	SL (ROC)	PPV (ROC)	NPV (ROC)	LR slope	LR intercept	LR r2, %	Taxa	Taxa with reads >0			#	Tool	Informedness	AUC	SN (ROC)	SL (ROC)	PPV (ROC)	NPV (ROC)	LR slope	LR intercept	LR r2, %	Taxa	Taxa with reads >10
2	CLARK	0.0843	0.9490	0.9167	0.9870	0.6875	0.9974	-1.28	32.4	15.1	17	17			4	Kaiju	0.1252	0.9336	0.8750	0.9922	0.7778	0.9961	-1.64	34.8	22.6	17	17
3	GD	0.0846	0.9512	0.9167	0.9857	0.6667	0.9974	-2.14	38	42.3	17	17			2	Centrifuge	0.1252	0.9336	0.8750	0.9922	0.7778	0.9961	-1.3	32.5	14.2	17	17
4	Kraken2	0.0910	0.9250	0.9167	0.9635	0.4400	0.9973	-2.37	36.9	38.9	17	17			5	CLARK	0.2083	0.8945	0.7917	0.9974	0.9048	0.9935	-1.59	33.9	24.7	17	17
5	Centrifuge	0.0926	0.9681	0.9167	0.9596	0.4151	0.9973	-2.03	35.5	35.5	17	17			1	Kraken2	0.0837	0.9544	0.9167	0.9922	0.7857	0.9974	-1.35	32.7	15.4	17	17
1	Kaiju	0.0589	0.9507	0.9583	0.9583	0.4182	0.9986	-2.58	39.3	61.8	17	17			3	GD	0.1252	0.9342	0.8750	0.9935	0.8077	0.9961	-2.04	37.5	35.6	17	17
excl. human reads															excl. human reads
#	Tool	Informedness	AUC	SN (ROC)	SL (ROC)	PPV (ROC)	NPV (ROC)	LR slope	LR intercept	LR r2, %	Taxa	Taxa with reads >0			#	Tool	Informedness	AUC	SN (ROC)	SL (ROC)	PPV (ROC)	NPV (ROC)	LR slope	LR intercept	LR r2, %	Taxa	Taxa with reads >10
5	CLARK	0.1672	0.9064	0.8333	0.9870	0.6667	0.9948	-1.68	34.3	29	17	17			5	CLARK	0.2500	0.8737	0.7500	0.9974	0.9000	0.9922	-1.55	33.9	24.1	17	17
2	GD	0.0846	0.9512	0.9167	0.9857	0.6667	0.9974	-2.14	38	42.3	17	17			2	Kraken2	0.1251	0.9355	0.8750	0.9961	0.8750	0.9961	-1.08	31.6	9.85	17	17
3	Centrifuge	0.0859	0.9425	0.9167	0.9792	0.5789	0.9973	-1.93	35.2	32.2	17	17			3	GD	0.1252	0.9342	0.8750	0.9935	0.8077	0.9961	-2.04	37.5	35.6	17	17
4	Kraken2	0.0862	0.9416	0.9167	0.9779	0.5641	0.9973	-1.78	34.4	26.7	17	17			4	Kaiju	0.1252	0.9336	0.8750	0.9922	0.7778	0.9961	-1.64	34.8	22.6	17	17
1	Kaiju	0.0498	0.9583	0.9583	0.9727	0.5227	0.9987	-2.58	39.3	61.8	17	17			1	Centrifuge	0.1251	0.9355	0.8750	0.9961	0.8750	0.9961	-1.3	32.5	14.2	17	17
excl. human reads and normalized															excl. human reads and normalized
#	Tool	Informedness	AUC	SN (ROC)	SL (ROC)	PPV (ROC)	NPV (ROC)	LR slope	LR intercept	LR r2, %	Taxa	Taxa with reads >0			#	Tool	Informedness	AUC	SN (ROC)	SL (ROC)	PPV (ROC)	NPV (ROC)	LR slope	LR intercept	LR r2, %	Taxa	Taxa with reads >10
5	CLARK	0.1672	0.9065	0.8333	0.9870	0.6667	0.9948	-1.96	27.2	35.6	17	17			5	CLARK	0.8750	0.5618	0.1250	0.9987	0.7500	0.9734	0.538	23.7	0.0903	17	17
2	GD	0.0846	0.9512	0.9167	0.9857	0.6667	0.9974	-2.19	29.4	43.9	17	17			2	Kaiju	0.7083	0.6452	0.2917	0.9987	0.8750	0.9783	-0.918	26.8	0.645	17	17
3	Centrifuge	0.0859	0.9425	0.9167	0.9792	0.5789	0.9973	-2.15	27.2	38.2	17	17			3	Centrifuge	0.8750	0.5618	0.1250	0.9987	0.7500	0.9734	-5.21	32.5	10.6	17	17
4	Kraken2	0.0862	0.9416	0.9167	0.9779	0.5641	0.9973	-2.05	27	33	17	17			4	Kraken2	0.8750	0.5618	0.1250	0.9987	0.7500	0.9734	-7.11	35.7	25.6	17	17
1	Kaiju	0.0513	0.9582	0.9583	0.9701	0.5000	0.9987	-2.62	28.9	62.7	17	17			1	GD	0.6667	0.6667	0.3333	10000	10000	0.9796	-2.21	30.5	5.89	17	17

### Sheet: Suppl table 1-Genus
GENUS LEVEL
cut-off 0 reads
incl. human reads
#	Tool	Informedness	AUC	SN (ROC)	SL (ROC)	PPV (ROC)	NPV (ROC)	LR slope	LR intercept	LR r2, %	Taxa	Taxa with reads >0
2	Kraken2	0.0851	0.9690	0.9583	0.9258	0.2875	0.9986	-2.16	36.2	35.3	10	10
5	Centrifuge	0.1252	0.9663	0.8750	0.9935	0.8077	0.9961	-2.19	36.4	39.3	10	10
1	Kaiju	0.0851	0.9538	0.9583	0.9258	0.2875	0.9986	-2.57	39.3	61.3	10	10
3	GD	0.0853	0.9479	0.9167	0.9818	0.6111	0.9974	-2.14	38	42.3	10	10
4	CLARK	0.1216	0.9471	0.9167	0.9115	0.2444	0.9972	-1.95	35.2	34.9	10	10
excl. human reads
#	Tool	Informedness	AUC	SN (ROC)	SL (ROC)	PPV (ROC)	NPV (ROC)	LR slope	LR intercept	LR r2, %	Taxa	Taxa with reads >0
2	Kraken2	0.0784	0.9576	0.9583	0.9336	0.3108	0.9986	-1.5	33.4	21.3	10	10
1	Kaiju	0.0521	0.9540	0.9583	0.9688	0.4894	0.9987	-2.56	39.3	61.5	10	10
3	GD	0.0853	0.9479	0.9167	0.9818	0.6111	0.9974	-2.14	38	42.3	10	10
4	Centrifuge	0.0862	0.9407	0.9167	0.9779	0.5641	0.9973	-1.95	35.4	33.2	10	10
5	CLARK	0.1674	0.9044	0.8333	0.9844	0.6250	0.9947	-1.58	34.3	25.1	10	10
excl. human reads and normalized
#	Tool	Informedness	AUC	SN (ROC)	SL (ROC)	PPV (ROC)	NPV (ROC)	LR slope	LR intercept	LR r2, %	Taxa	Taxa with reads >0
2	Kraken2	0.0784	0.9576	0.9583	0.9336	0.3108	0.9986	-1.66	27.1	25.3	10	10
1	Kaiju	0.0529	0.9540	0.9583	0.9674	0.4792	0.9987	-2.61	28.9	62.6	10	10
4	GD	0.0862	0.9476	0.9167	0.9779	0.5641	0.9973	-2.2	29.4	44.1	10	10
3	Centrifuge	0.0862	0.9407	0.9167	0.9779	0.5641	0.9973	-2.15	27.4	39.1	10	10
5	CLARK	0.1674	0.9044	0.8333	0.9844	0.6250	0.9947	-1.82	27.7	30.4	10	10

### Sheet: Suppl table 1-Family
FAMILY LEVEL
cut-off 0 reads
incl. human reads
#	Tool	Informedness	AUC	SN (ROC)	SL (ROC)	PPV (ROC)	NPV (ROC)	LR slope	LR intercept	LR r2, %	Taxa	Taxa with reads >0
2	Kaiju	0.0498	0.9807	0.9583	0.9727	0.5227	0.9987	-2.65	39.7	60	5	5
1	Kraken2	0.0478	0.9785	0.9583	0.9766	0.5610	0.9987	-2.67	38.5	48.2	5	5
4	Centrifuge	0.0976	0.9692	0.9167	0.9492	0.3607	0.9973	-2.7	38.8	50.5	5	5
5	CLARK	0.1274	0.9631	0.9167	0.9036	0.2292	0.9971	-2.73	39.3	36.6	5	5
3	GD	0.0537	0.9612	0.9583	0.9661	0.4694	0.9987	-2.17	38	43.4	5	5
excl. human reads
#	Tool	Informedness	AUC	SN (ROC)	SL (ROC)	PPV (ROC)	NPV (ROC)	LR slope	LR intercept	LR r2, %	Taxa	Taxa with reads >0
1	Kaiju	0.0534	0.9629	10000	0.9466	0.3692	10000	-2.59	39.3	62.3	5	5
2	GD	0.0537	0.9612	0.9583	0.9661	0.4694	0.9987	-2.17	38	43.4	5	5
5	CLARK	0.0768	0.9526	10000	0.9232	0.2892	10000	-2.45	37.3	44.4	5	5
3	Centrifuge	0.0688	0.9411	0.9583	0.9453	0.3538	0.9986	-1.97	35.5	34.8	5	5
4	Kraken2	0.0730	0.9378	0.9583	0.9401	0.3333	0.9986	-1.9	35	32	5	5
excl. human reads and normalized
#	Tool	Informedness	AUC	SN (ROC)	SL (ROC)	PPV (ROC)	NPV (ROC)	LR slope	LR intercept	LR r2, %	Taxa	Taxa with reads >0
2	Kaiju	0.0547	0.9629	10000	0.9453	0.3636	10000	-2.64	28.8	63.4	5	5
1	GD	0.0537	0.9612	0.9583	0.9661	0.4694	0.9987	-2.23	29.2	45.1	5	5
5	CLARK	0.0784	0.9527	0.9583	0.9336	0.3108	0.9986	-2.67	27.2	48.5	5	5
3	Centrifuge	0.0688	0.9411	0.9583	0.9453	0.3538	0.9986	-2.17	27.3	40.2	5	5
4	Kraken2	0.0730	0.9379	0.9583	0.9401	0.3333	0.9986	-2.12	27.1	37.6	5	5

### Sheet: Suppl table 2
Supplementary Table 2. Correlation between the number of sequence reads assigned and Ct-values of virus-specific PCRs, for the five taxonomic classifiers evaluated, a. without extraction of human reads and b, after extraction of human reads, c, after normalization of reads by corresponding genome size.
Tool
Species	Tool	LR slope	LR intercept	LR r2, %
	Centrifuge	-2.03	35.5	35.5
	CLARK	-1.28	32.4	15.1
	Genome Detective	-2.14	38	42.3
	Kaiju	-2.58	39.3	61.8
	Kraken2	-2.37	36.9	38.9
Genus	Tool	LR slope	LR intercept	LR r2, %
	Centrifuge	-2.19	36.4	39.3
	CLARK	-1.95	35.2	34.9
	Genome Detective	-2.14	38	42.3
	Kaiju	-2.57	39.3	61.3
	Kraken2	-2.16	36.2	35.3
Family	Tool	LR slope	LR intercept	LR r2, %
	Centrifuge	-2.7	38.8	50.5
	CLARK	-2.73	39.3	36.6
	Genome Detective	-2.17	38	43.4
	Kaiju	-2.65	39.7	60
	Kraken2	-2.67	38.5	48.2
b) excl. human reads
Species	Tool	LR slope	LR intercept	LR r2, %
	Centrifuge	-1.93	35.2	32.2
	CLARK	-1.68	34.3	29
	Genome Detective	-2.14	38	42.3
	Kaiju	-2.58	39.3	61.8
	Kraken2	-1.78	34.4	26.7
Genus	Tool	LR slope	LR intercept	LR r2, %
	Centrifuge	-1.95	35.4	33.2
	CLARK	-1.58	34.3	25.1
	Genome Detective	-2.14	38	42.3
	Kaiju	-2.56	39.3	61.5
	Kraken2	-1.5	33.4	21.3
Family	Tool	LR slope	LR intercept	LR r2, %
	Centrifuge	-1.97	35.5	34.8
	CLARK	-2.45	37.3	44.4
	Genome Detective	-2.17	38	43.4
	Kaiju	-2.59	39.3	62.3
	Kraken2	-1.9	35	32
c) excl. human reads and normalized
Species	Tool	LR slope	LR intercept	LR r2, %
	Centrifuge	-2.15	27.2	38.2
	CLARK	-1.96	27.2	35.6
	Genome Detective	-2.19	29.4	43.9
	Kaiju	-2.62	28.9	62.7
	Kraken2	-2.05	27	33
Genus	Tool	LR slope	LR intercept	LR r2, %
	Centrifuge	-2.15	27.4	39.1
	CLARK	-1.82	27.7	30.4
	Genome Detective	-2.2	29.4	44.1
	Kaiju	-2.61	28.9	62.6
	Kraken2	-1.66	27.1	25.3
Family	Tool	LR slope	LR intercept	LR r2, %
	Centrifuge	-2.17	27.3	40.2
	CLARK	-2.67	27.2	48.5
	Genome Detective	-2.23	29.2	45.1
	Kaiju	-2.64	28.8	63.4
	Kraken2	-2.12	27.1	37.6
